# Wastewater Based Epidemiology Enabled Surveillance of Antibiotic Resistance

**DOI:** 10.1101/2021.06.01.21258164

**Authors:** M.V. Riquelme, E. Garner, S. Gupta, J. Metch, N. Zhu, M.F. Blair, G. Arango-Argoty, A. Maile-Moskowitz, A. Li, C-F Flach, D.S. Aga, I. Nambi, D.G.J. Larsson, H. Bürgmann, T. Zhang, A. Pruden, P.J. Vikesland

## Abstract

Wastewater-based epidemiology (WBE) for disease monitoring is highly promising, but requires consistent methodologies that incorporate predetermined objectives, targets, and metrics. We demonstrate a comprehensive metagenomics-based approach for global surveillance of antibiotic resistance in sewage, enabling assessment of: 1) which antibiotic resistance genes (ARGs) are shared across regions/communities; 2) which ARGs are discriminatory; and 3) factors associated with overall trends including antibiotic concentrations in sewage. Across an internationally-sourced transect of sewage samples collected using a centralized, standardized protocol, ARG relative abundances (16S rRNA gene-normalized) were highest in Hong Kong and India and lowest in Sweden and Switzerland, reflecting national policy, measured antibiotic concentrations, and metal resistance genes. Asian versus European/US resistomes were distinct, with macrolide-lincosamide-streptogramin, phenicol, quinolone, and tetracycline versus multidrug resistance ARGs being discriminatory, respectively. Sales data were not predictive of antibiotics measured in sewage, emphasizing need for direct measurements. The WBE approach defined herein demonstrates multi-site comparability and sensitivity to local/regional factors.
