## Supplementary Data 2 for "Wastewater Based Epidemiology Enabled Surveillance of Antibiotic Resistance"

### Sheet: Sheet1
CARB-1
CARB-10
CARB-12
CARB-14
CARB-16
CARB-17
CARB-18
CARB-19
CARB-2
CARB-20
CARB-21
CARB-22
CARB-23
CARB-3
CARB-4
CARB-5
CARB-6
CARB-7
CARB-8
CARB-9
CTX-M-1
CTX-M-10
CTX-M-100
CTX-M-101
CTX-M-102
CTX-M-103
CTX-M-104
CTX-M-105
CTX-M-106
CTX-M-107
CTX-M-108
CTX-M-109
CTX-M-11
CTX-M-110
CTX-M-111
CTX-M-112
CTX-M-113
CTX-M-114
CTX-M-115
CTX-M-116
CTX-M-117
CTX-M-12
CTX-M-121
CTX-M-122
CTX-M-123
CTX-M-124
CTX-M-125
CTX-M-126
CTX-M-129
CTX-M-13
CTX-M-130
CTX-M-131
CTX-M-132
CTX-M-134
CTX-M-136
CTX-M-137
CTX-M-139
CTX-M-14
CTX-M-141
CTX-M-142
CTX-M-144
CTX-M-147
CTX-M-148
CTX-M-15
CTX-M-151
CTX-M-152
CTX-M-155
CTX-M-156
CTX-M-157
CTX-M-158
CTX-M-159
CTX-M-16
CTX-M-160
CTX-M-17
CTX-M-19
CTX-M-2
CTX-M-20
CTX-M-21
CTX-M-22
CTX-M-23
CTX-M-24
CTX-M-25
CTX-M-26
CTX-M-27
CTX-M-28
CTX-M-29
CTX-M-3
CTX-M-30
CTX-M-31
CTX-M-32
CTX-M-33
CTX-M-34
CTX-M-35
CTX-M-36
CTX-M-37
CTX-M-38
CTX-M-39
CTX-M-4
CTX-M-40
CTX-M-41
CTX-M-42
CTX-M-43
CTX-M-44
CTX-M-45
CTX-M-46
CTX-M-47
CTX-M-48
CTX-M-49
CTX-M-5
CTX-M-50
CTX-M-51
CTX-M-52
CTX-M-53
CTX-M-54
CTX-M-55
CTX-M-56
CTX-M-58
CTX-M-59
CTX-M-6
CTX-M-60
CTX-M-61
CTX-M-62
CTX-M-63
CTX-M-64
CTX-M-65
CTX-M-66
CTX-M-67
CTX-M-68
CTX-M-69
CTX-M-7
CTX-M-71
CTX-M-72
CTX-M-74
CTX-M-75
CTX-M-76
CTX-M-77
CTX-M-78
CTX-M-79
CTX-M-8
CTX-M-80
CTX-M-81
CTX-M-82
CTX-M-83
CTX-M-84
CTX-M-85
CTX-M-86
CTX-M-87
CTX-M-88
CTX-M-89
CTX-M-9
CTX-M-90
CTX-M-91
CTX-M-92
CTX-M-93
CTX-M-94
CTX-M-95
CTX-M-96
CTX-M-98
CTX-M-99
GES-1
GES-10
GES-11
GES-12
GES-13
GES-14
GES-15
GES-16
GES-17
GES-18
GES-19
GES-2
GES-20
GES-21
GES-22
GES-23
GES-24
GES-26
GES-3
GES-4
GES-5
GES-6
GES-7
GES-8
GES-9
KPC-10
KPC-11
KPC-12
KPC-13
KPC-14
KPC-15
KPC-16
KPC-17
KPC-19
KPC-2
KPC-22
KPC-3
KPC-4
KPC-5
KPC-6
KPC-7
KPC-8
KPC-9
MCR-1
mecA
NDM-1
NDM-10
NDM-12
NDM-13
NDM-14
NDM-17
NDM-2
NDM-3
NDM-4
NDM-5
NDM-6
NDM-7
NDM-8
NDM-9
OXA-1
OXA-10
OXA-100
OXA-101
OXA-104
OXA-106
OXA-107
OXA-108
OXA-109
OXA-11
OXA-110
OXA-111
OXA-112
OXA-113
OXA-114a
OXA-115
OXA-116
OXA-117
OXA-118
OXA-119
OXA-12
OXA-120
OXA-121
OXA-128
OXA-129
OXA-13
OXA-130
OXA-131
OXA-132
OXA-133
OXA-134
OXA-136
OXA-137
OXA-138
OXA-139
OXA-14
OXA-141
OXA-142
OXA-143
OXA-144
OXA-145
OXA-146
OXA-147
OXA-148
OXA-149
OXA-15
OXA-150
OXA-16
OXA-160
OXA-161
OXA-162
OXA-163
OXA-164
OXA-165
OXA-166
OXA-167
OXA-168
OXA-169
OXA-17
OXA-170
OXA-171
OXA-172
OXA-173
OXA-174
OXA-175
OXA-176
OXA-177
OXA-178
OXA-179
OXA-18
OXA-180
OXA-181
OXA-182
OXA-183
OXA-184
OXA-19
OXA-192
OXA-194
OXA-195
OXA-196
OXA-197
OXA-198
OXA-199
OXA-2
OXA-20
OXA-200
OXA-201
OXA-202
OXA-203
OXA-204
OXA-205
OXA-206
OXA-207
OXA-208
OXA-209
OXA-21
OXA-210
OXA-211
OXA-212
OXA-213
OXA-214
OXA-215
OXA-216
OXA-217
OXA-219
OXA-22
OXA-223
OXA-224
OXA-225
OXA-226
OXA-228
OXA-229
OXA-23
OXA-230
OXA-231
OXA-232
OXA-233
OXA-235
OXA-236
OXA-237
OXA-239
OXA-24
OXA-240
OXA-241
OXA-242
OXA-243
OXA-244
OXA-245
OXA-246
OXA-247
OXA-248
OXA-249
OXA-25
OXA-250
OXA-251
OXA-253
OXA-254
OXA-255
OXA-256
OXA-257
OXA-258
OXA-26
OXA-27
OXA-278
OXA-28
OXA-29
OXA-3
OXA-309
OXA-31
OXA-312
OXA-313
OXA-314
OXA-315
OXA-316
OXA-317
OXA-32
OXA-320
OXA-322
OXA-323
OXA-324
OXA-325
OXA-326
OXA-327
OXA-328
OXA-329
OXA-33
OXA-330
OXA-331
OXA-332
OXA-333
OXA-334
OXA-335
OXA-338
OXA-34
OXA-347
OXA-348
OXA-349
OXA-35
OXA-350
OXA-351
OXA-352
OXA-353
OXA-354
OXA-355
OXA-356
OXA-357
OXA-358
OXA-359
OXA-36
OXA-360
OXA-361
OXA-362
OXA-363
OXA-365
OXA-366
OXA-368
OXA-37
OXA-370
OXA-371
OXA-374
OXA-375
OXA-376
OXA-377
OXA-378
OXA-379
OXA-380
OXA-381
OXA-382
OXA-383
OXA-384
OXA-385
OXA-386
OXA-387
OXA-388
OXA-389
OXA-390
OXA-391
OXA-397
OXA-398
OXA-4
OXA-415
OXA-418
OXA-42
OXA-420
OXA-421
OXA-422
OXA-423
OXA-424
OXA-425
OXA-426
OXA-43
OXA-435
OXA-45
OXA-454
OXA-46
OXA-47
OXA-48
OXA-49
OXA-5
OXA-50
OXA-51
OXA-53
OXA-54
OXA-55
OXA-56
OXA-57
OXA-58
OXA-59
OXA-60
OXA-61
OXA-62
OXA-63
OXA-64
OXA-65
OXA-66
OXA-67
OXA-68
OXA-69
OXA-7
OXA-70
OXA-71
OXA-72
OXA-73
OXA-74
OXA-75
OXA-76
OXA-77
OXA-78
OXA-79
OXA-80
OXA-82
OXA-83
OXA-84
OXA-85
OXA-86
OXA-87
OXA-88
OXA-89
OXA-9
OXA-90
OXA-91
OXA-92
OXA-93
OXA-94
OXA-95
OXA-96
OXA-97
OXA-98
OXA-99
QnrA1
QnrA2
QnrA3
QnrA4
QnrA5
QnrA6
QnrA7
QnrS1
QnrS2
QnrS3
QnrS4
QnrS5
QnrS6
QnrS7
QnrS8
QnrS9
SHV-1
SHV-100
SHV-101
SHV-102
SHV-103
SHV-104
SHV-105
SHV-106
SHV-107
SHV-108
SHV-109
SHV-11
SHV-110
SHV-111
SHV-112
SHV-119
SHV-12
SHV-120
SHV-121
SHV-122
SHV-123
SHV-124
SHV-125
SHV-126
SHV-127
SHV-128
SHV-129
SHV-13
SHV-133
SHV-134
SHV-135
SHV-137
SHV-14
SHV-140
SHV-141
SHV-142
SHV-143
SHV-144
SHV-145
SHV-147
SHV-148
SHV-149
SHV-15
SHV-150
SHV-151
SHV-152
SHV-153
SHV-154
SHV-155
SHV-156
SHV-157
SHV-158
SHV-159
SHV-16
SHV-160
SHV-161
SHV-162
SHV-163
SHV-164
SHV-165
SHV-167
SHV-168
SHV-172
SHV-173
SHV-178
SHV-179
SHV-18
SHV-180
SHV-181
SHV-182
SHV-183
SHV-185
SHV-186
SHV-187
SHV-188
SHV-189
SHV-19
SHV-2
SHV-20
SHV-21
SHV-22
SHV-23
SHV-24
SHV-25
SHV-26
SHV-27
SHV-28
SHV-29
SHV-2A
SHV-3
SHV-30
SHV-31
SHV-32
SHV-33
SHV-34
SHV-35
SHV-36
SHV-37
SHV-38
SHV-39
SHV-40
SHV-41
SHV-42
SHV-43
SHV-44
SHV-45
SHV-46
SHV-48
SHV-49
SHV-5
SHV-50
SHV-51
SHV-52
SHV-53
SHV-55
SHV-56
SHV-57
SHV-59
SHV-6
SHV-60
SHV-61
SHV-62
SHV-63
SHV-64
SHV-65
SHV-66
SHV-67
SHV-69
SHV-7
SHV-70
SHV-71
SHV-72
SHV-73
SHV-74
SHV-75
SHV-76
SHV-77
SHV-78
SHV-79
SHV-8
SHV-80
SHV-81
SHV-82
SHV-83
SHV-84
SHV-85
SHV-86
SHV-89
SHV-9
SHV-92
SHV-93
SHV-94
SHV-95
SHV-96
SHV-97
SHV-98
SHV-99
TEM-1
TEM-10
TEM-101
TEM-102
TEM-104
TEM-105
TEM-106
TEM-107
TEM-108
TEM-109
TEM-11
TEM-110
TEM-111
TEM-112
TEM-113
TEM-114
TEM-115
TEM-116
TEM-117
TEM-118
TEM-12
TEM-120
TEM-121
TEM-122
TEM-123
TEM-124
TEM-125
TEM-126
TEM-127
TEM-128
TEM-129
TEM-130
TEM-131
TEM-132
TEM-133
TEM-134
TEM-135
TEM-136
TEM-137
TEM-138
TEM-139
TEM-141
TEM-142
TEM-143
TEM-144
TEM-145
TEM-146
TEM-147
TEM-148
TEM-149
TEM-15
TEM-150
TEM-151
TEM-152
TEM-153
TEM-154
TEM-155
TEM-156
TEM-157
TEM-158
TEM-159
TEM-16
TEM-160
TEM-162
TEM-163
TEM-164
TEM-166
TEM-167
TEM-168
TEM-169
TEM-17
TEM-171
TEM-176
TEM-177
TEM-178
TEM-182
TEM-183
TEM-184
TEM-185
TEM-186
TEM-187
TEM-188
TEM-189
TEM-19
TEM-190
TEM-191
TEM-192
TEM-193
TEM-194
TEM-195
TEM-196
TEM-197
TEM-198
TEM-199
TEM-2
TEM-20
TEM-201
TEM-205
TEM-206
TEM-207
TEM-208
TEM-209
TEM-21
TEM-211
TEM-213
TEM-214
TEM-215
TEM-216
TEM-217
TEM-219
TEM-22
TEM-220
TEM-24
TEM-26
TEM-28
TEM-29
TEM-3
TEM-30
TEM-33
TEM-34
TEM-4
TEM-40
TEM-42
TEM-43
TEM-45
TEM-47
TEM-48
TEM-49
TEM-52
TEM-53
TEM-54
TEM-55
TEM-57
TEM-59
TEM-6
TEM-60
TEM-63
TEM-67
TEM-68
TEM-7
TEM-70
TEM-71
TEM-72
TEM-73
TEM-75
TEM-76
TEM-77
TEM-78
TEM-79
TEM-8
TEM-80
TEM-81
TEM-82
TEM-83
TEM-84
TEM-85
TEM-86
TEM-87
TEM-88
TEM-89
TEM-90
TEM-91
TEM-92
TEM-93
TEM-94
TEM-95
TEM-96
vanA
VIM-1
VIM-10
VIM-11
VIM-12
VIM-13
VIM-14
VIM-15
VIM-16
VIM-17
VIM-18
VIM-19
VIM-2
VIM-20
VIM-23
VIM-24
VIM-25
VIM-26
VIM-27
VIM-28
VIM-29
VIM-3
VIM-30
VIM-31
VIM-32
VIM-33
VIM-34
VIM-35
VIM-36
VIM-37
VIM-38
VIM-39
VIM-4
VIM-42
VIM-43
VIM-5
VIM-6
VIM-7
VIM-8
VIM-9
