## Supplementary Data 3 for "Wastewater Based Epidemiology Enabled Surveillance of Antibiotic Resistance"

### Sheet: Core Resistome
gene	Genbank References
acrB	Nucleic Acids Res. 34 (1), 1-9 (2006)
APH(3')-Ib	Plasmid. 1987 Nov;18(3):193-204
APH(6) Id	Antimicrob. Agents Chemother. 42 (8), 2074-2083 (1998)
arnA	Microbiology. 2000 Oct;146 ( Pt 10):2543-2554. doi: 10.1099/00221287-146-10-2543.
bacA	Science 277 (5331), 1453-1462 (1997)
bcrA	Mol. Microbiol. 16 (5), 969-976 (1995)
dfrA3	Plasmid 19 (1), 30-38 (1988)
emrD	Biochem Biophys Res Commun. 1993 Oct 29;196(2):803-9
Enterobacter cloacae acrA	Antimicrob Agents Chemother. 2002 Aug;46(8):2640-3
ErmB	Antimicrob. Agents Chemother. 44 (8), 2231-2232 (2000)
ErmF	Unpublished
Escherichia coli acrA	J Mol Microbiol Biotechnol. 2001 Apr;3(2):215-8
Escherichia coli mdfA	J Bacteriol. 1998 Nov;180(22):6072-5.
Klebsiella pneumoniae acrA	Antimicrob Agents Chemother. 2010 Jan;54(1):177-83. doi: 10.1128/AAC.00715-09. Epub 2009 Oct 26.
LlmA 23S ribosomal RNA methyltransferase	Nat Commun. 2016 Dec 8;7:13803. doi: 10.1038/ncomms13803
macB	J. Antimicrob. Chemother. 56 (5), 856-860 (2005)
mdtF	Science 277 (5331), 1453-1462 (1997)
mdtH	Science 277 (5331), 1453-1462 (1997)
mdtK	Mol Microbiol. 2006 Jan;59(1):126-41.
mdtN	Proc. Natl. Acad. Sci. U.S.A. 74 (1), 106-110 (1977)
mdtO	Proc. Natl. Acad. Sci. U.S.A. 74 (1), 106-110 (1977)
mdtP	Proc. Natl. Acad. Sci. U.S.A. 74 (1), 106-110 (1977)
mphA	Antimicrob Agents Chemother. 1995 Oct;39(10):2359-63
OXA 12	Antimicrob. Agents Chemother. 38 (9), 2078-2085 (1994)
rphB	Unpublished
sul1	Int. J. Antimicrob. Agents 38 (2), 169-173 (2011)
sul2	J. Bacteriol. 184 (15), 4259-4269 (2002)
TaeA	Nat Commun. 2016 Dec 8;7:13803. doi: 10.1038/ncomms13803
tet(39)	J. Antimicrob. Chemother. 55 (4), 566-569 (2005)
AAC(6')-Ib7	Antimicrob Agents Chemother. 1998 Feb;42(2):209-15.
AAC(6')-Ie-APH(2'')-Ia	J Gen Microbiol. 1987 Nov;133(11):3039-52
AAC(6')-IId	J Antimicrob Chemother. 2005 Jun;55(6):1053-5. Epub 2005 Apr 22.
aadA	Plasmid. 1985 Jan;13(1):17-30
aadA11	Clin. Microbiol. Infect. 12 (3), 270-278 (2006)
aadA16	J. Antimicrob. Chemother. 63 (2), 405-406 (2009)
aadA22	Int. J. Med. Microbiol. 298 (3-4), 253-261 (2008)
aadA5	Antimicrob. Agents Chemother. 43 (12), 3036-3038 (1999)
aadA8	FEMS Microbiol. Ecol. 45 (3), 239-252 (2003)
abeM	Antimicrob. Agents Chemother. 49 (10), 4362-4364 (2005)
acrD	Nucleic Acids Res. 34 (1), 1-9 (2006)
acrE	J Bacteriol. 1993 Oct;175(19):6299-313
acrF	J Bacteriol. 2005 Nov;187(22):7815-25
acrS	J Bacteriol. 2008 Sep;190(18):6276-9. doi: 10.1128/JB.00190-08. Epub 2008 Jun 20.
adeB	Antimicrob. Agents Chemother. 45 (12), 3375-3380 (2001)
adeG	Unpublished
adeI	Submitted (17-NOV-2008) National Center for Biotechnology
adeJ	Antimicrob. Agents Chemother. 52 (2), 557-562 (2008)
adeK	Antimicrob. Agents Chemother. 52 (2), 557-562 (2008)
adeN	Antimicrob. Agents Chemother. 57 (11), 5247-5257 (2013)
AER 1	Antimicrob. Agents Chemother. 42 (8), 1966-1972 (1998)
amrB	Proc. Natl. Acad. Sci. U.S.A. 101 (39), 14240-14245 (2004)
ANT(6) Ia	Appl. Environ. Microbiol. (2013) In press
ANT(6) Ib	Antimicrob. Agents Chemother. 54 (7), 3052-3055 (2010)
APH(3')-IIIa	Gene. 1983 Sep;23(3):331-41
arlR	Int. J. Med. Microbiol. 309 (2), 85-96 (2019)
AxyY	Submitted (27-JUN-2011) Laboratory of Bacteriology, University
baeR	Nucleic Acids Res. 34 (1), 1-9 (2006)
baeS	Proc. Natl. Acad. Sci. U.S.A. 74 (1), 106-110 (1977)
Bifidobacteria intrinsic ileS conferring resistance to mupirocin	Appl Environ Microbiol. 2011 May;77(9):3141-6. doi: 10.1128/AEM.02540-10. Epub 2011 Mar 18
CblA 1	Science 325 (5944), 1128-1131 (2009)
ceoB	Submitted (09-APR-1997) Infectious Disease, Children's Hospital and
cepA beta lactamase	Antimicrob Agents Chemother. 1993 Nov;37(11):2391-400
CfxA2	Antimicrob. Agents Chemother. 45 (8), 2386-2389 (2001)
CfxA3	J. Clin. Microbiol. 42 (2), 888-890 (2004)
CfxA4	Unpublished
CfxA6	Science 325 (5944), 1128-1131 (2009)
cmeB	Unpublished
cmlA5	FEMS Microbiol. Ecol. 45 (3), 239-252 (2003)
CMY 98	Submitted (10-FEB-2013) Department of Microbiology, Faculty of
cpxA	DNA Res. 8 (1), 11-22 (2001)
CRP	Proc. Natl. Acad. Sci. U.S.A. 74 (1), 106-110 (1977)
dfrE	Unpublished
dfrF	Antimicrob. Agents Chemother. 43 (1), 141-147 (1999)
efrA	Unpublished
efrB	Unpublished
emrA	Proc. Natl. Acad. Sci. U.S.A. 74 (1), 106-110 (1977)
emrB	Science 277 (5331), 1453-1462 (1997)
emrK	Unpublished
emrR	Nucleic Acids Res. 34 (1), 1-9 (2006)
emrY	Unpublished
Enterobacter cloacae rob	Antimicrob Agents Chemother. 2012 Dec;56(12):6256-66. doi: 10.1128/AAC.01085-12. Epub 2012 Sep 24.
EreA	Unpublished
EreA2	J. Antimicrob. Chemother. 51 (4), 787-790 (2003)
Erm(35)	Unpublished
ErmG	Antimicrob. Agents Chemother. 40 (2), 506-508 (1996)
Escherichia coli CpxR	J Biol Chem. 2014 Nov 21;289(47):32571-82. doi: 10.1074/jbc.M114.565762. Epub 2014 Oct 6.
Escherichia coli emrE	FEMS Microbiol Lett. 1991 Aug 1;66(2):229-31
Escherichia coli LamB	Genes Genet Syst. 1999 Oct;74(5):227-39
Escherichia coli MipA	FEMS Microbiol Lett. 2015 Jun;362(11). pii: fnv074. doi: 10.1093/femsle/fnv074. Epub 2015 May 3
Escherichia coli rob	J Bacteriol. 1997 Oct;179(19):6122-6.
evgA	DNA Res. 8 (1), 11-22 (2001)
evgS	Science 277 (5331), 1453-1462 (1997)
farA	Science 287 (5459), 1809-1815 (2000)
farB	Science 287 (5459), 1809-1815 (2000)
gadW	Unpublished
gadX	Nucleic Acids Res. 34 (1), 1-9 (2006)
GES 22	Unpublished
GES 26	Submitted (04-NOV-2014) LIMS-Molecular, Internation Health
golS	Nature 413 (6858), 852-856 (2001)
H NS	DNA Res. 8 (1), 11-22 (2001)
kdpE	Nucleic Acids Res. 34 (1), 1-9 (2006)
Klebsiella pneumoniae OmpK35	J Bacteriol. 2016 Nov 4;198(23):3200-3208. Print 2016 Dec 1
Klebsiella pneumoniae OmpK36	J Bacteriol. 2016 Nov 4;198(23):3200-3208. Print 2016 Dec 1
Klebsiella pneumoniae OmpK37	J Bacteriol. 1999 May;181(9):2726-32
lmrC	FEMS Microbiol. Lett. 263 (1), 21-25 (2006)
lmrD	FEMS Microbiol. Lett. 263 (1), 21-25 (2006)
lnuB	J. Clin. Microbiol. 51 (12), 4259-4261 (2013)
lnuC	Antimicrob. Agents Chemother. 49 (7), 2716-2719 (2005)
lnuD	Antimicrob. Agents Chemother. 52 (2), 626-630 (2008)
lsaB	J. Antimicrob. Chemother. 54 (5), 936-939 (2004)
lsaE	J. Antimicrob. Chemother. 68 (6), 1251-1255 (2013)
marA	Nucleic Acids Res. 34 (1), 1-9 (2006)
MCR 3	MBio 8 (3), e00543-17 (2017)
mdsB	Nature 413 (6858), 852-856 (2001)
mdtA	Science 277 (5331), 1453-1462 (1997)
mdtB	Science 277 (5331), 1453-1462 (1997)
mdtC	Science 277 (5331), 1453-1462 (1997)
mdtE	Proc. Natl. Acad. Sci. U.S.A. 74 (1), 106-110 (1977)
mdtG	Submitted (13-AUG-2007) The Institute for Genomic Research, 9712
mdtL
mdtM	Science 277 (5331), 1453-1462 (1997)
mefA	Appl. Environ. Microbiol. (2013) In press
mefB
mefC	Microbes Environ. 22, 355-364 (2007)
mel	Antimicrob Agents Chemother. 2005 Oct;49(10):4203-9
MexA	Nucleic acids Res. 37 (DATABASE ISSUE), D483-D488 (2009)
MexB	Mol. Microbiol. 10 (3), 529-544 (1993)
MexC	Mol. Microbiol. 21 (4), 713-724 (1996)
MexD	Mol. Microbiol. 21 (4), 713-724 (1996)
MexF	Nucleic acids Res. 37 (DATABASE ISSUE), D483-D488 (2009)
mexI	Genet Mol Res. 2003 Mar 31;2(1):48-62
mexJ	J Bacteriol. 2002 Sep;184(18):5036-44.
mexK	J Bacteriol. 2002 Sep;184(18):5036-44
mexL	Antimicrob Agents Chemother. 2005 May;49(5):1844-51
mexN	Microbiol. Immunol. 49 (11), 999-1002 (2005)
mexQ	Microbiol. Immunol. 49 (11), 999-1002 (2005)
mexW	J Antimicrob Chemother. 2003 Oct;52(4):572-5. Epub 2003 Sep 1
mexY	Antimicrob. Agents Chemother. 43 (2), 415-417 (1999)
mfd	Curr Opin Struct Biol. 2007 Feb;17(1):96-102. Epub 2007 Jan 18
mphD
mphG	Microbes Environ. 22, 355-364 (2007)
msbA	Nucleic Acids Res. 34 (1), 1-9 (2006)
msrB	FEMS Microbiol Lett. 1992 Oct 1;76(1-2):141-7
msrE	J. Antimicrob. Chemother. 56 (3), 583-585 (2005)
mtrA	Nature 393 (6685), 537-544 (1998)
mtrD	Science 287 (5459), 1809-1815 (2000)
MuxB	Nucleic acids Res. 37 (DATABASE ISSUE), D483-D488 (2009)
MuxC	Nucleic acids Res. 37 (DATABASE ISSUE), D483-D488 (2009)
Mycobacterium tuberculosis intrinsic murA conferring resistance to fosfomycin	Microbiology. 1999 Nov;145 ( Pt 11):3177-3184. doi: 10.1099/00221287-145-11-3177
Nocardia rifampin resistant beta subunit of RNA polymerase (rpoB2)	Antimicrob Agents Chemother. 2006 Apr;50(4):1342-6
novA	Antimicrob. Agents Chemother. 44 (5), 1214-1222 (2000)
NPS 1	Antimicrob Agents Chemother. 1986 Jan;29(1):99-103
OpmH	Nucleic acids Res. 37 (DATABASE ISSUE), D483-D488 (2009)
OprJ	Mol. Microbiol. 21 (4), 713-724 (1996)
OprM	Nucleic acids Res. 37 (DATABASE ISSUE), D483-D488 (2009)
OprN	Nucleic acids Res. 37 (DATABASE ISSUE), D483-D488 (2009)
oqxA	Plasmid 60 (1), 59-74 (2008)
oqxB	Antimicrob Agents Chemother. 2009 Aug;53(8):3582-4. doi: 10.1128/AAC.01574-08. Epub 2009 Jun 15
OXA 118	J. Appl. Microbiol. 92 (5), 992-1004 (2002)
OXA 129	Int. J. Antimicrob. Agents 32 (2), 120-129 (2008)
OXA 145	J. Antimicrob. Chemother. 66 (8), 1745-1750 (2011)
OXA 16	Submitted (14-JAN-1998) PRPI-D, F. Hoffmann-La Roche,
OXA 205	Unpublished
OXA 209	Vet. Microbiol. 154 (3-4), 325-331 (2012)
OXA 210	Unpublished
OXA 31	Antimicrob. Agents Chemother. 45 (6), 1615-1620 (2001)
OXA 347	FEMS Microbiol. Lett. 336 (1), 11-16 (2012)
OXA 74	J. Clin. Microbiol. 45 (9), 2829-2834 (2007)
patA	Biochemistry 51 (39), 7755-7765 (2012)
patB	J. Bacteriol. 183 (19), 5709-5717 (2001)
PmpM	Nucleic acids Res. 37 (DATABASE ISSUE), D483-D488 (2009)
pmrA	J. Bacteriol. 183 (19), 5709-5717 (2001)
PmrC	J Bacteriol. 2004 Jul;186(13):4124-33.	MexA is ancient
pmrE	Mol Microbiol. 1998 Mar;27(6):1171-82.
pmrF	Mol Microbiol. 1998 Mar;27(6):1171-82.
porin OmpC	Antimicrob Agents Chemother. 1982 Dec;22(6):942-8
pp flo	Antimicrob. Agents Chemother. 35 (9), 1891-1899 (1991)
Pseudomonas aeruginosa CpxR	PLoS Pathog. 2016 Oct 13;12(10):e1005932. doi: 10.1371/journal.ppat.1005932. eCollection 2016 Oct.
qacH	Antimicrob. Agents Chemother. 50 (7), 2493-2499 (2006)
QnrS2	Clin. Infect. Dis. 43 (3), 297-304 (2006)
ramA	Antimicrob. Agents Chemother. 56 (12), 6256-6266 (2012)
rosA	Trends Microbiol. 4 (12), 495-503 (1996)
rosB	Trends Microbiol. 4 (12), 495-503 (1996)
rphA	Proc. Natl. Acad. Sci. U.S.A. 111 (19), 7102-7107 (2014)
sav1866	Nature. 2006 Sep 14;443(7108):180-5. Epub 2006 Aug 30.
sdiA	Nature 413 (6858), 852-856 (2001)
Serratia marcescens Omp1	Microbiologia. 1997 Sep;13(3):315-20
smeB	Antimicrob. Agents Chemother. 45 (12), 3497-3503 (2001)
smeD	Antimicrob. Agents Chemother. 44 (11), 3079-3086 (2000)
smeE	Antimicrob. Agents Chemother. 44 (11), 3079-3086 (2000)
smeR	Antimicrob. Agents Chemother. 45 (12), 3497-3503 (2001)
Streptomyces cinnamoneus EF Tu mutants conferring resistance to elfamycin	J Clin Microbiol. 1994 Aug;32(8):2016-8.
Streptomyces rishiriensis parY mutant conferring resistance to aminocoumarin	Microbiology. 2004 Mar;150(Pt 3):641-647. doi: 10.1099/mic.0.26867-0
TEM 17	Antimicrob. Agents Chemother. 44 (3), 760-762 (2000)
tet(35)	Antimicrob. Agents Chemother. 46 (4), 1038-1045 (2002)
tet(40)	J. Vet. Med. Sci. 75 (5), 583-587 (2013)
tet(C)	Plasmid 47 (3), 172-181 (2002)
tet(G)	Appl. Environ. Microbiol. 65 (11), 4898-4907 (1999)
tet32	Thesis (2001) Department of Molecular and Cell Biology, University
tet34	Antimicrob Agents Chemother. 2002 May;46(5):1550-2.
tet36	Appl. Environ. Microbiol. 69 (7), 4151-4158 (2003)
tet37	Antimicrob. Agents Chemother. 47 (4), 1430-1432 (2003)
tet44	Antimicrob. Agents Chemother. 54 (7), 3052-3055 (2010)
tetA(46)	J. Antimicrob. Chemother. 68 (1), 17-22 (2013)
tetA(P)	Mol. Microbiol. 11 (2), 403-415 (1994)
tetB(46)	J. Antimicrob. Chemother. 68 (1), 17-22 (2013)
tetB(60)	Unpublished
tetB(P)	Mol. Microbiol. 11 (2), 403-415 (1994)
tetM	Nat. Genet. 38 (7), 779-786 (2006)
tetO	Gene 62 (1), 17-26 (1988)
tetQ	Antimicrob. Agents Chemother. 37 (9), 2037-2041 (1993)
tetS	Gene 131 (1), 27-34 (1993)
tetW	J. Antimicrob. Chemother. (2008) In press
tetX	J. Bacteriol. 173 (1), 176-183 (1991)
tolC	Nature. 2000 Jun 22;405(6789):914-9
TriC	Nucleic acids Res. 37 (DATABASE ISSUE), D483-D488 (2009)
vanRA	J. Bacteriol. 175 (1), 117-127 (1993)
vanRC	Antimicrob. Agents Chemother. 44 (6), 1660-1666 (2000)
vanRD	Antimicrob. Agents Chemother. 47 (1), 7-18 (2003)
vanRG	Antimicrob. Agents Chemother. 50 (6), 2217-2221 (2006)
vanRI	Antimicrob Agents Chemother. 2009 Jul;53(7):2841-5. doi: 10.1128/AAC.01408-08. Epub 2009 May 4
vanSA	J. Bacteriol. 175 (1), 117-127 (1993)
vatB	Submitted (04-JAN-1995) Nevine El Solh, Institut Pasteur, 25-28 rue
vatF	Antimicrob Agents Chemother. 2000 Apr;44(4):905-9
VEB 7	Submitted (14-MAR-2009) Medical Microbiology and Immunology,
vgaC	Antimicrob. Agents Chemother. (2016) In press
yojI	J Bacteriol. 2005 May;187(10):3465-70.

### Sheet: Ancient ARGs
Here we identified ancient ARGs among core resistome by performing the literature survey for ARGs that have been found in pristine environments.
gene
acrB	Found in Pristine Environment: Ancient
APH(3')-Ib	Found in Pristine Environment: Ancient
APH(6) Id	Found in Pristine Environment: Ancient
arnA	Found in Pristine Environment: Ancient
bacA	Found in Pristine Environment: Ancient
bcrA	Found in Pristine Environment: Ancient
dfrA3	Found in Pristine Environment: Ancient
emrD	Found in Pristine Environment: Ancient
Enterobacter cloacae acrA	Found in Pristine Environment: Ancient
ErmB	Found in Pristine Environment: Ancient
ErmF	Found in Pristine Environment: Ancient
Escherichia coli acrA	Found in Pristine Environment: Ancient
Escherichia coli mdfA	Found in Pristine Environment: Ancient
Klebsiella pneumoniae acrA	Found in Pristine Environment: Ancient
LlmA 23S ribosomal RNA methyltransferase	Found in Pristine Environment: Ancient
macB	Found in Pristine Environment: Ancient
mdtF	Found in Pristine Environment: Ancient
mdtH	Found in Pristine Environment: Ancient
mdtK	Found in Pristine Environment: Ancient
mdtN	Found in Pristine Environment: Ancient
mdtO	Found in Pristine Environment: Ancient
mdtP	Found in Pristine Environment: Ancient
mphA	Found in Pristine Environment: Ancient
OXA 12	Found in Pristine Environment: Ancient
rphB	Found in Pristine Environment: Ancient
sul1	Found in Pristine Environment: Ancient
sul2	Found in Pristine Environment: Ancient
TaeA	Found in Pristine Environment: Ancient
tet(39)	Found in Pristine Environment: Ancient
References
Pawlowski, Andrew C., et al. "A diverse intrinsic antibiotic resistome from a cave bacterium." Nature communications 7 (2016): 13803.
Bhullar, Kirandeep, et al. "Antibiotic resistance is prevalent in an isolated cave microbiome." PloS one 7.4 (2012): e34953.
D’Costa, Vanessa M., et al. "Antibiotic resistance is ancient." Nature 477.7365 (2011): 457.
Zhang, Shuhong, et al. "Distribution of ARGs and MGEs among glacial soil, permafrost, and sediment using metagenomic analysis." Environmental pollution 234 (2018): 339-346.
Diaz, Krystalle S., Virginia I. Rich, and Jean E. McLain. "Searching for antibiotic resistance genes in a pristine Arctic wetland." Journal of Contemporary Water Research & Education 160.1 (2017): 42-59.
