## Supplementary Data 4 for "Wastewater Based Epidemiology Enabled Surveillance of Antibiotic Resistance"

### Sheet: Discriminatory ARGs
Gene	Publication Year	Reference
AAC(6')-Ie-APH(2'')-Ia	1987	Rouch, Duncan A., et al. "The aacA-aphD gentamicin and kanamycin resistance determinant of Tn4001 from Staphylococcus aureus: expression and nucleotide sequence analysis." Microbiology 133.11 (1987): 3039-3052.
tet(L)	1987	McMURRY, LAURA M., et al. "Energy-dependent efflux mediated by class L (tetL) tetracycline resistance determinant from streptococci." Antimicrobial agents and chemotherapy 31.10 (1987): 1648-1650.
AAC(3)-Ia	1989	Wohlleben, Wolfgang, et al. "On the evolution of Tn21-like multiresistance transposons: sequence analysis of the gene (aacC1) for gentamicin acetyltransferase-3-I (AAC (3)-I), another member of the Tn21-based expression cassette." Molecular and General Genetics MGG 217.2-3 (1989): 202-208.
APH(6)-Id	1989	Scholz, Peter, et al. "Complete nucleotide sequence and gene organization of the broad-host-range plasmid RSF1010." Gene 75.2 (1989): 271-288.	Have also been found in pristine environment
CARB-2	1991	Huovinen, Pentti, and George A. Jacoby. "Sequence of the PSE-1 β-lactamase gene." Antimicrobial Agents and Chemotherapy 35.11 (1991): 2428-2430.
cmlA1	1991	Bissonnette, L., et al. "Characterization of the nonenzymatic chloramphenicol resistance (cmlA) gene of the In4 integron of Tn1696: similarity of the product to transmembrane transport proteins." Journal of bacteriology 173.14 (1991): 4493-4502. Stokes, H. W., and Ruth M. Hall. "Sequence analysis of the inducible chloramphenicol resistance determinant in the Tn1696 integron suggests regulation by…
aadA2	1992	Bito, Arnold, and Markus Susani. "Revised analysis of aadA2 gene of plasmid pSa." Antimicrobial agents and chemotherapy 38.5 (1994): 1172-1175.
FOX-1	1994	Leiza, M. Gonzalez, et al. "Gene sequence and biochemical characterization of FOX-1 from Klebsiella pneumoniae, a new AmpC-type plasmid-mediated beta-lactamase with two molecular variants." Antimicrobial Agents and Chemotherapy 38.9 (1994): 2150-2157.
NmcR	1994	Naas, Thierry, and Patrice Nordmann. "Analysis of a carbapenem-hydrolyzing class A beta-lactamase from Enterobacter cloacae and of its LysR-type regulatory protein." Proceedings of the National Academy of Sciences 91.16 (1994): 7693-7697.
ErmT	1994	Tannock, Gerald W., et al. "Molecular characterization of a plasmid-borne (pGT633) erythromycin resistance determinant (ermGT) from Lactobacillus reuteri 100-63." Plasmid 31.1 (1994): 60-71.
catB3	1995	Bunny, Kim L., Ruth M. Hall, and Hatch W. Stokes. "New mobile gene cassettes containing an aminoglycoside resistance gene, aacA7, and a chloramphenicol resistance gene, catB3, in an integron in pBWH301." Antimicrobial Agents and Chemotherapy 39.3 (1995): 686-693.
emrK	1997	Tanabe, Hiroyuki, et al. "Growth phase-dependent transcription of emrKY, a homolog of multidrug efflux emrAB genes of Escherichia coil, is induced by tetracycline." The Journal of general and applied microbiology 43.5 (1997): 257-263.
CARB-4	1998	Sanschagrin, François, Noureddine Bejaoui, and Roger C. Levesque. "Structure of CARB-4 and AER-1 CarbenicillinHydrolyzing β-Lactamases." Antimicrobial agents and chemotherapy 42.8 (1998): 1966-1972.
cmlA4	2000	Poirel, Laurent, et al. "Biochemical sequence analyses of GES-1, a novel class A extended-spectrum β-lactamase, and the class 1 integron In52 from Klebsiella pneumoniae." Antimicrobial Agents and Chemotherapy 44.3 (2000): 622-632.
aadA8	2001	Peters, E. D. J., et al. "Novel gene cassettes and integrons." Antimicrobial agents and chemotherapy 45.10 (2001): 2961-2964.
sul1	2001	Sköld, Ola. "Resistance to trimethoprim and sulfonamides." Veterinary research 32.3-4 (2001): 261-273.	Have also been found in pristine environment
sul2	2001	Sköld, Ola. "Resistance to trimethoprim and sulfonamides." Veterinary research 32.3-4 (2001): 261-273.	Have also been found in pristine environment
EBR-1-beta-lactamase	2002	Bellais, Samuel, et al. "EBR-1, a novel Ambler subclass B1 β-lactamase from Empedobacter brevis." Antimicrobial agents and chemotherapy 46.10 (2002): 3223-3227.
mexK	2002	Chuanchuen, Rungtip, Craig T. Narasaki, and Herbert P. Schweizer. "The MexJK efflux pump of Pseudomonas aeruginosa requires OprM for antibiotic efflux but not for efflux of triclosan." Journal of Bacteriology 184.18 (2002): 5036-5044.
AAC(6')-Ib11	2003	Casin, Isabelle, et al. "Salmonella enterica serovar Typhimurium blaPER-1-carrying plasmid pSTI1 encodes an extended-spectrum aminoglycoside 6′-N-acetyltransferase of type Ib." Antimicrobial agents and chemotherapy 47.2 (2003): 697-703.
ADC-2	2003	Mammeri, Hedi, et al. "Chromosomal integration of a cephalosporinase gene from Acinetobacter baumannii into Oligella urethralis as a source of acquired resistance to β-lactams." Antimicrobial agents and chemotherapy 47.5 (2003): 1536-1542.
AAC(6')-30/AAC(6')-Ib'-fusion-protein	2004	Mendes, Rodrigo E., et al. "Integron carrying a novel metallo-β-lactamase gene, blaIMP-16, and a fused form of aminoglycoside-resistant gene aac (6′)-30/aac (6′)-Ib′: report from the SENTRY Antimicrobial Surveillance Program." Antimicrobial agents and chemotherapy 48.12 (2004): 4693-4702.
AAC(6')-IId	2005	del Campo, Rosa, et al. "New aac (6′)-I genes in Enterococcus hirae and Enterococcus durans: effect on β-lactam/aminoglycoside synergy." Journal of Antimicrobial Chemotherapy 55.6 (2005): 1053-1055.
TLA-2	2005	Girlich, Delphine, et al. "TLA-2, a novel Ambler class A expanded-spectrum β-lactamase." Antimicrobial agents and chemotherapy 49.11 (2005): 4767-4770.
abeM	2005	Su, Xian-Zhong, et al. "AbeM, an H+-coupled Acinetobacter baumannii multidrug efflux pump belonging to the MATE family of transporters." Antimicrobial agents and chemotherapy 49.10 (2005): 4362-4364.
mexQ	2005	Mima, Takehiko, et al. "Gene cloning and properties of the RND‐type multidrug efflux pumps MexPQ‐OpmE and MexMN‐OprM from Pseudomonas aeruginosa." Microbiology and immunology 49.11 (2005): 999-1002.
tet(G)	2005	Roberts, Marilyn C. "Update on acquired tetracycline resistance genes." FEMS microbiology letters 245.2 (2005): 195-203.
tet(D)	2005	Roberts, Marilyn C. "Update on acquired tetracycline resistance genes." FEMS microbiology letters 245.2 (2005): 195-203.
adeJ	2008	Damier-Piolle, Laurence, et al. "AdeIJK, a resistance-nodulation-cell division pump effluxing multiple antibiotics in Acinetobacter baumannii." Antimicrobial agents and chemotherapy 52.2 (2008): 557-562.
OXA-99	2009	Chu, YiuWai, et al. "OXA-23-type imipenem resistance in Acinetobacter baumannii in Hong Kong." International journal of antimicrobial agents 34.3 (2009): 285-286.
adeG	2010	Coyne, Sébastien, et al. "Overexpression of resistance-nodulation-cell division pump AdeFGH confers multidrug resistance in Acinetobacter baumannii." Antimicrobial agents and chemotherapy 54.10 (2010): 4389-4393.
tet44	2010	Abril, Carlos, Isabelle Brodard, and Vincent Perreten. "Two novel antibiotic resistance genes, tet (44) and ant (6)-Ib, are located within a transferable pathogenicity island in Campylobacter fetus subsp. fetus." Antimicrobial agents and chemotherapy 54.7 (2010): 3052-3055.
qnrVC3	2011	Praveen, Kumar, and Thomas Sabu. "Presence of qnrVC3 gene cassette in SXT and class 1 integrons of Vibrio cholerae." International journal of antimicrobial agents 37.3 (2011): 280-281.
OXA-211	2012	Figueiredo, S., et al. "Identification of the naturally occurring genes encoding carbapenem-hydrolysing oxacillinases from Acinetobacter haemolyticus, Acinetobacter johnsonii, and Acinetobacter calcoaceticus." Clinical microbiology and infection 18.9 (2012): 907-913.
OXA-212	2012	Figueiredo, S., et al. "Identification of the naturally occurring genes encoding carbapenem-hydrolysing oxacillinases from Acinetobacter haemolyticus, Acinetobacter johnsonii, and Acinetobacter calcoaceticus." Clinical microbiology and infection 18.9 (2012): 907-913.
adeN	2012	Rosenfeld, Nicolas, et al. "Expression of the resistance-nodulation-cell division pump AdeIJK in Acinetobacter baumannii is regulated by AdeN, a TetR-type regulator." Antimicrobial agents and chemotherapy 56.5 (2012): 2504-2510.
OXA-363	2013	Kamolvit, Witchuda, et al. "Multiplex PCR to detect the genes encoding naturally occurring oxacillinases in Acinetobacter spp." Journal of Antimicrobial Chemotherapy 69.4 (2013): 959-963.
FOX-8	2013	Miró, E., et al. "Prevalence and molecular epidemiology of acquired AmpC β-lactamases and carbapenemases in Enterobacteriaceae isolates from 35 hospitals in Spain." European journal of clinical microbiology & infectious diseases 32.2 (2013): 253-259.
OXA-333	2013	Kamolvit, Witchuda, et al. "Multiplex PCR to detect the genes encoding naturally occurring oxacillinases in Acinetobacter spp." Journal of Antimicrobial Chemotherapy 69.4 (2013): 959-963.
OXA-334	2013	Kamolvit, Witchuda, et al. "Multiplex PCR to detect the genes encoding naturally occurring oxacillinases in Acinetobacter spp." Journal of Antimicrobial Chemotherapy 69.4 (2013): 959-963.
OXA-322	2013	Kamolvit, Witchuda, et al. "Multiplex PCR to detect the genes encoding naturally occurring oxacillinases in Acinetobacter spp." Journal of Antimicrobial Chemotherapy 69.4 (2013): 959-963.
OXA-371	2013	Unpublished. Direct submission to Genbank.
OXA-257	2013	Zander, Esther, Harald Seifert, and Paul G. Higgins. "Insertion sequence IS 18 mediates overexpression of bla OXA-257 in a carbapenem-resistant Acinetobacter bereziniae isolate." Journal of Antimicrobial Chemotherapy 69.1 (2013): 270-271.
OXA-146	2013	Kaitany, Kip-Chumba J., et al. "Structures of the class D carbapenemases OXA-23 and OXA-146: mechanistic basis of activity against carbapenems, extended-spectrum cephalosporins, and aztreonam." Antimicrobial agents and chemotherapy 57.10 (2013): 4848-4855.
QnrVC6	2013	Fonseca, Erica L., and Ana Carolina P. Vicente. "Epidemiology of qnrVC alleles and emergence out of the Vibrionaceae family." Society for General Microbiology, 2013.
OXA-309	2014	Manageiro, Vera, et al. "GES-5 among the β-lactamases detected in ubiquitous bacteria isolated from aquatic environment samples." FEMS microbiology letters 351.1 (2014): 64-69.
cphA5	2015	Bottoni, Carlo, et al. "Identification of new natural CphA metallo-β-Lactamases CphA4 and CphA5 in Aeromonas veronii and Aeromonas hydrophila isolates from municipal sewage in central Italy." Antimicrobial agents and chemotherapy 59.8 (2015): 4990-4993.
MOX-9	2015	Antonelli, Alberto, et al. "OXA-372, a novel carbapenem-hydrolysing class D β-lactamase from a Citrobacter freundii isolated from a hospital wastewater plant." Journal of Antimicrobial Chemotherapy 70.10 (2015): 2749-2756.
CPS-1	2016	Gudeta, Dereje Dadi, et al. "Biochemical characterization of CPS-1, a subclass B3 metallo-β-lactamase from a Chryseobacterium piscium soil isolate." Antimicrobial agents and chemotherapy 60.3 (2016): 1869-1873.
ANT(3'')-IIb	2017	Zhang, Gang, et al. "A new subclass of intrinsic aminoglycoside nucleotidyltransferases, ANT (3")-II, is horizontally transferred among Acinetobacter spp. by homologous recombination." PLoS genetics 13.2 (2017): e1006602.
AxyX	2017	Bador, Julien, et al. "Role of AxyZ transcriptional regulator in overproduction of AxyXY-OprZ multidrug efflux system in Achromobacter species mutants selected by tobramycin." Antimicrobial agents and chemotherapy 61.8 (2017): e00290-17.
