## Supplementary Data 5 for "Wastewater Based Epidemiology Enabled Surveillance of Antibiotic Resistance"

### Sheet: Cross Resistance Genes
Genes	Metals	Antibiotics	Description
cmeB	Copper, Cobalt	Multidrug	An inner membrane efflux transporter. Part of the CmeABC multidrug efflux system in Campylobacter jejuni.
acrD	Copper, Zinc	Aminoglycoside	AcrD is an aminoglycoside efflux pump expressed in E. coli. Its expression can be induced by indole, and is regulated by baeRS and cpxAR.
baeR	Zinc, Tungsten	Multidrug	Member of the two-component regulatory system BaeS/BaeR. BaeR is a response regulator that promotes the expression of MdtABC and AcrD efflux complexes.
baeS	Copper, Zinc	Multidrug	Member of the two-component regulatory system BaeS/BaeR. BaeS is a sensor kinase in the BaeSR regulatory system. While it phosphorylates BaeR to increase its activity, BaeS is not necessary for overexpressed BaeR to confer resistance.
mdtB	Zinc	Multidrug	MdtB is a transporter that forms a heteromultimer complex with MdtC to form a multidrug transporter. MdtBC is part of the MdtABC-TolC efflux complex.
mdtC	Zinc	Multidrug	MdtC is a transporter that forms a heteromultimer complex with MdtB to form a multidrug transporter. MdtBC is part of the MdtABC-TolC efflux complex. In the absence of MdtB, MdtC can form a homomultimer complex that results in a functioning efflux complex with a narrower drug specificity. mdtC corresponds to 3 loci in Pseudomonas aeruginosa PAO1 (gene name: muxC/muxB) and 3 loci in Pseudomonas ae…
mdtA	Zinc	Multidrug	MdtA is the membrane fusion protein of the multidrug efflux complex mdtABC.
MexI	Vanadium	Multidrug	MexI is the inner membrane transporter of the efflux complex MexGHI-OpmD.
PmrC	Iron	Polymyxin	PmrC mediates the modification of Lipid A by the addition of 4-amino-4-deoxy-L-arabinose (L-Ara4N) and phosphoethanolamine, resulting in a less negative cell membrane and decreased binding of polymyxin B.
